# Dissecting Biological Pathways of Psychopathology using Cognitive Genomics

**DOI:** 10.1101/2021.07.20.21260487

**Authors:** Max Lam, Chia-Yen Chen, W. David Hill, Charley Xia, Ruoyu Tian, Daniel F. Levey, Joel Gelernter, Murray B. Stein, Biogen Biobank team, Alexander S. Hatoum, Hailiang Huang, Anil K. Malhotra, Heiko Runz, Tian Ge, Todd Lencz

## Abstract

Cognitive deficits are known to be related to most forms of psychopathology. Here, we perform local genetic correlation analysis as a means of identifying independent segments of the genome that show biologically interpretable pleiotropic associations between cognitive dimensions and psychopathology. We identified collective segments of the genome, which we call “meta-loci”, that showed differential pleiotropic patterns for psychopathology relative to either *General Cognitive Ability* (GCA) or *Non-Cognitive Skills* (NCS). We observed that neurodevelopmental gene sets expressed during the prenatal-early childhood predominated in GCA-relevant meta-loci, while post-natal synaptic gene sets were more involved in NCS-relevant meta-loci. Notably, we found that GABA-ergic, cholinergic, and glutamatergic genes drove pleiotropic relationships within dissociable NCS meta-loci.

---

Cognitive impairment is one of the core features of psychopathology and is associated with the debilitating nature of many psychiatric disorders^1,2^ In schizophrenia, for example, cognitive impairments are predictive of known functional impairments even in the prodromal stage of the illness^3,4^. Cognitive deficits are not only confined to adult psychiatric illnesses, but also extend to childhood disorders like Autism Spectrum Disorders (ASD) and Attention-Deficit Hyperactivity Disorder (ADHD)^5^. Individuals who suffer from psychiatric disorders tend to report sequelae of cognitive problems throughout their lifetime^6^. In many cases, there is an emergence of cognitive deficits before a formal diagnosis of mental illness^7^.

Prior to the era of well-powered GWAS in psychiatry, the idea of using cognitive function as an endophenotype to understand the biology of psychopathology was proposed^8^. We presented the first molecular genetic evidence for overlap between general cognitive ability and schizophrenia^9^. Since then, evidence suggesting widespread pleiotropy across psychopathologic traits has emerged, indicating shared biological mechanisms^10,11^. Pleiotropy, a phenomenon where a genetic variant might affect several traits at once, appears to be ubiquitous in biology; 44% of the loci reported within the GWAS catalog have been shown to be associated with more than one trait^12^ (although in some cases this may be a function of linkage disequilibrium rather than true pleiotropy^13^). A more recent study indicated that trait associated loci cover more than half of the genome, among which 90% implicate multiple traits^14^.

We recently exploited pleiotropy to dissect biology underlying the counterintuitive positive genetic correlation between educational attainment and schizophrenia, and were able to parse separate neurodevelopmental and synaptic mechanisms underlying the disorder, based on association patterns within GWAS significant loci^15^. Shortly after, Demange and colleagues^16^ demonstrated that it was possible to leverage global genetic correlation within a structural equation modelling framework to derive a latent *Non-Cognitive Skills* (NCS) factor by removing variance related to *General Cognitive Ability* (GCA) from educational attainment GWAS. The ensuing NCS factor showed positive genetic correlation with schizophrenia, consistent with our earlier findings. These two reports, utilizing somewhat orthogonal but complementary approaches, leveraged pleiotropic phenomena to study the intersection of cognition and psychopathology. Nevertheless, these studies are limited by following a global genetic correlation approach^17^ on the one hand, and a SNP-by-SNP approach^15,16^ on the other. As has been demonstrated^18^, the assumption that genetic correlations for complex traits are homogeneously distributed across independent genomic regions may not be true. At the same time, typical locus-based GWAS comparisons tend to be defined by “top” SNPs followed by LD clumping; this invariably results in loss of information from regions of the genome that fall short of genome-wide significance. Studies using partitioned heritability or gene set analysis have demonstrated the biological relevance of regions of the genome that do not contain genome-wide significant loci^19^. In the present study, we develop a novel method, intermediate to global and SNP-based approaches, that examines the structure of local genetic correlations across the genome and identifies “meta-loci”, which we define as combined genomic segments sharing pleiotropic patterns. We then interrogate these meta-loci, using rich annotations and gene set analysis, to identify and dissociate biological pathways underlying different patterns of cognitive-psychopathologic pleiotropy.
