## Supplementary Tables for "Dissecting Biological Pathways of Psychopathology using Cognitive Genomics": Supplementary_Table1.xlsx

### Sheet: TableS1
Supplementary Table 1. Summary of GWAS summary statistics
Note : Several set of GWAS summary statistics came without allele frequency information. In these cases, only Info score and minimal allele alignments were carried out. Column definition: Phenotype - Phenotypes as defined in the original report; group - Cognition, Psychopathology, Education or SES; first author: first author as indicated in the original report; publication: where is the report fo…
Phenotype	group	first author	publication	year	study_consortium	PMID	N_case	N_control	Sample size	Original N SNPs	SNPs after QC/alignment	Population	Remarks
General Cognitive Ability	Cognition	Lam et al	Neuropsychopharmacology	2020	COGENT Consortium	-	-	-	373617	8990900	8050310	European
Non-Cognitive Skills	Cognition	n.a.	current report	2021		-	-	-	495552	7404901	7404901	Eurpean
ASSET Discordant	Cognition	Lam et al	AJHG	2019	COGENT Consortium	31374203	-	-	565884	1891742	1840413	European
Demange_Cognition	Cognition	deMange et al	Nature Genetics	2021	-	33414549	-	-	257841	7305956	7305956	European	AF not available
Demange_Noncognition	Cognition	deMange et al	Nature Genetics	2021	-	33414549	-	-	510795	7305956	7305956	European	AF not available
Biogen UK Biobank - Full Scale IQ	Cognition	n.a.	unpublished	2021	Biogen Inc.	-	-	-	143554	29239678	10449567	European
Biogen UK Biobank - Numeric	Cognition	n.a.	unpublished	2021	Biogen Inc.	-	-	-	143554	29239678	10449567	European
Biogen UK Biobank - Verbal	Cognition	n.a.	unpublished	2021	Biogen Inc.	-	-	-	143554	29239678	10449567	European
Biogen UK Biobank - General Cognitive Ability	Cognition	n.a.	unpublished	2021	Biogen Inc.	-	-	-	143554	29239678	10449567	European
Biogen UK Biobank - Pairs Matching	Cognition	n.a.	unpublished	2021	Biogen Inc.	-	-	-	143554	29239678	10449567	European
Biogen UK Biobank - Reaction Time	Cognition	n.a.	unpublished	2021	Biogen Inc.	-	-	-	143554	29239678	10449567	European
Biogen UK Biobank - Townsend Index	SES	n.a.	unpublished	2021	Biogen Inc.	-	-	-	396785	11001883	10544988	European
Insitute of Behavioral Genetics - Executive Function	Cognition	Hatoum et al	BioRxiV	2020	Institute of Behavioral Genetics	-	-	-	427037	7382982	7148905	European
Insitute of Behavioral Genetics - IQ	Cognition	Hatoum et al	BioRxiV	2020	Institute of Behavioral Genetics	-	-	-	216381	7382982	7148924	European
Insitute of Behavioral Genetics - Pairs	Cognition	Hatoum et al	BioRxiV	2020	Institute of Behavioral Genetics	-	-	-	424533	7382982	7148899	European
Insitute of Behavioral Genetics - Prospective Memory	Cognition	Hatoum et al	BioRxiV	2020	Institute of Behavioral Genetics	-	-	-	162335	7382982	7148940	European
Insitute of Behavioral Genetics - Reaction Time	Cognition	Hatoum et al	BioRxiV	2020	Institute of Behavioral Genetics	-	-	-	432297	7382982	7148887	European
Insitute of Behavioral Genetics - Digit Symbol	Cognition	Hatoum et al	BioRxiV	2020	Institute of Behavioral Genetics	-	-	-	105157	7382982	7148904	European
Insitute of Behavioral Genetics - Trails Making Test	Cognition	Hatoum et al	BioRxiV	2020	Institute of Behavioral Genetics	-	-	-	93024	7382982	7148961	European
Education SSGAC	Education	Lee et al	Nature Genetics	2018	Social Science Genetic Association Consortium	30038396	-	-	766345	10101242	8627076	European
Biogen UK Biobank - Education	Education	n.a.	unpublished	2021	Biogen Inc.	-	-	-	356677	29334392	10447776	European
Attention-Deficit Hyperactivity Disorder	Psychopathology	Demontis et al	Nature Genetics	2018	Psychiatric Genomics Consortium	30478444	20183	35191	55374	8047420	4806998	European
Anorexia Nervosa	Psychopathology	Watson H et al.	Nature Genetics	2019	Psychiatric Genomics Consortium	31308545	16992	55525	72517	8219102	8219102	European
Generalized Anxiety Disorder (Factor Score)	Psychopathology	Otowa T et al.	Molecular Psychiatry	2016	ANGST Consortium	26754954	-	-	18186	6306612	5879965	European
Generalized Anxiety Disorder (Case Control)	Psychopathology	Levey et al.	American Journal of Psychiatry	2020	Million Veteran Project	31906708	-	-	175163	8875082	8595560	European
Bipolar disorder	Psychopathology	Stahl et al.	Nature Genetics	2019	Psychiatric Genomics Consortium	31043756	20352	31358	51710	13413244	11668433	European
Insomnia	Psychopathology	Jansen et al.	Nature Genetics	2019	Complex Trait Group Laboratory	30804565	109402	277131	386533	10862567	7486629	European
Autism Spectrum Disorder	Psychopathology	Grove et al.	Nature Genetics	2019	Psychiatric Genomics Consortium	30804558	18381	27969	46350	9112386	9112386	European	AF not available
Major Depressive Disorder I	Psychopathology	Howard et al	Nature Neuroscience	2019	MDD PGC3 + UK Biobank + 23andMe	30718901	286534	640856	927390	8.06864e+06	7835067	European
Major Depressive Disorder II	Psychopathology	Levey et al.	MedRxiV	2020	MDD PGC3 + UK Biobank + FinnGen	-	264984	581929	846913	13585130	13585130	European	AF not available
Depressive - Affect (subcluster)	Psychopathology	Nagel et al.	Nature Genetics	2018	UK Biobank	29942085	-	-	357957	10847150	7658602	European
Neuroticism	Psychopathology	Nagel et al.	Nature Genetics	2018	UK Biobank + Genetics of Personality Consotium	29942085	-	-	390278	10958177	5213566	European
Worry (subcluster)	Psychopathology	Nagel et al.	Nature Genetics	2018	UK Biobank	29942085	-	-	348219	10847150	7658602	European
Obsessive Compulsive Disorder	Psychopathology	Arnold et al.	Molecular Psychiatry	2018	IOCDF-GC and OCGAS	28761083	2688	7037	9725	8409516	8409516	European	AF not available
Post-Traumatic Stress Disorder	Psychopathology	Stein et al.	Nature Genetics	2021	Million Veteran Project	33510476	-	-	214408	8839303	8567638	European
Post-Traumatic Stress Disorder (Total PCL)	Psychopathology	Gelernter et al	Nature Neuroscience	2021	Million Veteran Project	31358989	-	-	186689	9369974	9101066	European
Post-Traumatic Stress Disorder (Re-Experiencing)	Psychopathology	Gelernter et al	Nature Neuroscience	2021	Million Veteran Project	31358989	36301	178107	186689	9371975	9097060	European
Schizophrenia	Psychopathology	PGC3-SZ-WG	MedRxiV	2020	Psychiatric Genomics Consortium	-	53386	77258	130644	7659767	7398634	European
Tourette's Syndrome	Psychopathology	Yu D et al.	American Journal of Psychiatry	2019	TAAICG, GGRI, TIC Genetics, PGC-TS	30818990	4819	9488	14307	8265319	8265319	European	AF not available
