## Supplementary Tables for "Dissecting Biological Pathways of Psychopathology using Cognitive Genomics": Supplementary_Table2.xlsx

### Sheet: TableS2a
Supplementary Table 2a. Global Genetic Correlations of Cognitive Traits and Psychopathology Note: Bg : Biogen Inc., these are closed access summary statistics from the UK Biobank obtained via collaboration with Biogen Pharmaceuticals; GSEM: GenomicSEM, these are original summary statistics obtained from the Demange et al., 2021 Nature Genetics report. IBG: Institute of Behavioral Genetics, these …
Desc	BgUKB_Edu	BgUKB_FIQ	BgUKB_Num	BgUKB_Ver	BgUKB_GCA	BgUKB_PairsMatch	BgUKB_RT	GSEM_GCA	ASSET_Discordant	MTAG_GCA	Lee_Edu	IBG_EF	IBG_IQ	IBG_Pairs	IBG_PM	IBG_RT	IBG_SymDig	IBG_Trails	GSEM_NCS	Dim 1	Dim 2	cluster
ADHD	-0.495679	-0.38409	-0.377776	-0.385709	-0.34543	-0.10766	0.0876522	-0.359052	0.133657	-0.359666	-0.497587	-0.188879	-0.342096	-0.137734	-0.202417	0.0760945	-0.159797	-0.230691	-0.339343	-2.748	0.609245	1
Anorexia	-0.0371192	-0.00769179	-0.00352861	-0.00699202	-0.0214268	-0.0554753	-0.0239211	0.0239333	0.109944	0.024149	-0.0281087	-0.0053647	0.00717095	-0.012866	-0.0288168	-0.000848006	0.0386812	-0.0272329	-0.0634833	3.23722	-1.13431	2
Anxiety_QT	-0.264214	-0.14825	-0.172986	-0.134227	-0.152596	-0.0476385	0.0622699	-0.120706	0.0834301	-0.117314	-0.281135	-0.0629151	-0.0543028	-0.0640792	-0.100237	0.0743583	0.0823964	-0.271029	-0.282065	0.31897	-2.31696	3
Anxiety_MVP	-0.400207	-0.402172	-0.393575	-0.406081	-0.430544	-0.308048	-0.101945	-0.411519	0.2457	-0.413008	-0.394076	-0.404207	-0.370954	-0.345227	-0.394357	-0.119203	-0.287885	-0.404589	-0.13418	-3.47695	2.0195	1
Bipolar	0.182786	-0.0508392	-0.054913	-0.0470598	-0.102489	-0.280088	-0.146557	-0.0506302	0.380602	-0.0494178	0.181465	-0.251105	-0.072518	-0.276663	-0.153993	-0.171401	-0.208192	-0.15251	0.309789	2.68829	0.986824	4
Insomnia	-0.341157	-0.178448	-0.140326	-0.217718	-0.159185	0.00689312	0.0443878	-0.156704	0.050429	-0.156588	-0.331294	-0.0625476	-0.153743	-0.0137452	-0.082543	0.0420955	-0.120427	-0.11723	-0.308723	-0.190567	-2.20382	3
ASD	0.191875	0.17891	0.139214	0.208822	0.16925	-0.011168	0.0691797	0.248709	0.102256	0.253633	0.192436	0.00475954	0.154472	-0.0442456	0.0983658	0.0735841	-0.0252698	0.0597125	0.0216093	5.41361	3.35629	5
MDD	-0.129548	-0.0602102	-0.0748945	-0.0488739	-0.0789953	-0.149924	-0.0117797	-0.0567458	0.18662	-0.0573972	-0.128014	-0.145765	-0.0375568	-0.153	-0.104805	-0.0118784	-0.155989	-0.122137	-0.124789	1.58161	-2.7562	2
MDD_MVP	-0.259278	-0.188414	-0.190784	-0.184951	-0.19541	-0.185876	-0.0210173	-0.180189	0.201172	-0.180428	-0.250168	-0.216523	-0.152299	-0.202805	-0.173729	-0.0181979	-0.204769	-0.213596	-0.171649	-0.897869	-3.00448	3
Dep-Aff	-0.38486	-0.251286	-0.261848	-0.240396	-0.238134	-0.103353	-0.00710618	-0.258206	0.107602	-0.257429	-0.38651	-0.185075	-0.213148	-0.138692	-0.21806	-0.0174095	-0.100288	-0.240579	-0.285494	-1.87043	-1.91319	3
Neuroticism	-0.222646	-0.172228	-0.179089	-0.169883	-0.19053	-0.189443	-0.0705508	-0.177087	0.146127	-0.176018	-0.2359	-0.220208	-0.145097	-0.207826	-0.180241	-0.0767578	-0.126703	-0.211526	-0.149835	-0.654883	-3.14852	3
Worry	-0.114871	-0.169032	-0.166909	-0.174531	-0.202722	-0.26041	-0.101803	-0.184528	0.155593	-0.183421	-0.118319	-0.260287	-0.165255	-0.275302	-0.238567	-0.109956	-0.0970978	-0.174514	0.0277177	-0.118152	-2.34116	3
OCD	0.296273	0.218613	0.230106	0.195396	0.138579	-0.0720695	-0.101107	0.171879	0.00334193	0.175539	0.284243	-0.00436842	0.154942	-0.0819507	-0.0389329	-0.129186	-0.0741168	0.120217	0.240146	5.54967	4.11833	5
PTSD_MVP	-0.442557	-0.431869	-0.419209	-0.432548	-0.448004	-0.248174	-0.0658085	-0.463586	0.231471	-0.462209	-0.436009	-0.397795	-0.413107	-0.333228	-0.485506	-0.0605268	-0.218867	-0.43633	-0.152999	-3.70614	2.76439	1
PTSD_PCL	-0.452129	-0.425591	-0.417955	-0.42543	-0.438278	-0.227043	-0.0599653	-0.432413	0.218631	-0.433501	-0.435956	-0.359121	-0.393407	-0.299018	-0.444593	-0.0694215	-0.248917	-0.362544	-0.177581	-3.68723	2.1756	1
PTSD_Rexp	-0.44886	-0.466613	-0.461115	-0.465672	-0.48116	-0.267975	-0.0579156	-0.470517	0.226457	-0.471904	-0.430665	-0.400551	-0.440712	-0.340295	-0.493513	-0.0761238	-0.265166	-0.380887	-0.132335	-3.70558	3.20493	1
Schizophrenia	0.00740079	-0.240431	-0.232973	-0.250743	-0.285827	-0.333954	-0.223395	-0.238114	0.575731	-0.238284	0.0211962	-0.354292	-0.243791	-0.349042	-0.269985	-0.244938	-0.293544	-0.336131	0.279372	-0.0944872	1.67782	4
Tourette's	-0.128534	-0.0242957	-0.0161756	-0.0217644	-0.0372927	-0.0882184	0.029681	-0.0572066	0.0804076	-0.0569495	-0.129667	-0.0578653	-0.0428146	-0.0874718	-0.0585872	0.0480352	-0.0439194	0.0153626	-0.12225	2.36092	-2.09431	2
Dim 1 ~ Cognitive Trait	0.920407	0.985803	0.984015	0.983239	0.973133	0.517419	0.0752054	0.98244	-0.27241	0.982225	0.915085	0.801705	0.966741	0.632204	0.877222	0.0938787	0.609518	0.915038	0.549047
Dim 2 ~ Cognitive Trait	0.172357	-0.0769144	-0.0732183	-0.0790272	-0.134784	-0.254131	-0.301741	-0.088035	0.239798	-0.0861363	0.186878	-0.289864	-0.169535	-0.346718	-0.321229	-0.348064	-0.377008	-0.113177	0.425967
min Rg	-0.495679	-0.466613	-0.461115	-0.465672	-0.48116	-0.333954	-0.301741	-0.470517	-0.27241	-0.471904	-0.497587	-0.404207	-0.440712	-0.349042	-0.493513	-0.348064	-0.377008	-0.43633	-0.339343				-0.497587
max Rg	0.296273	0.218613	0.230106	0.208822	0.16925	0.00689312	0.0876522	0.248709	0.575731	0.253633	0.284243	0.00475954	0.154942	-0.012866	0.0983658	0.0760945	0.0823964	0.120217	0.309789				0.575731

### Sheet: TableS2b
Supplementary Table 2b. K-Mediod Clustering PCA Dimensions 1 and 2
Trait	Definition	Dim1	Dim2
BgUKB_Edu	Biogen UK Biobank Education	0.920407	0.172357
BgUKB_FIQ	Biogen UK Biobank FIQ	0.985803	-0.0769144
BgUKB_Num	Biogen UK Biobank Numeric Domain	0.984015	-0.0732183
BgUKB_Ver	Biogen UK Biobank Verbal Domain	0.983239	-0.0790272
BgUKB_G	Biogen UK Biobank Cognitive "G"	0.973133	-0.134784
BgUKB_PairsMatch	Biogen UK Biobank Pairs Matching	0.517419	-0.254131
BgUKB_RT	Biogen UK Biobank Reaction Time	0.0752054	-0.301741
GSEM_GCA	Demange et al., 2021 - Cognition	0.98244	-0.088035
ASSET_Discordant	Lam et al., 2020 - ASSET Discordant	-0.27241	0.239798
MTAG_GCA	Lam et al., 2020 [MedRxiv] Cognition	0.982225	-0.0861363
Lee_Edu	Lee et al., 2019 Education	0.915085	0.186878
IBG_EF	IBG UK Biobank Executive Function	0.801705	-0.289864
IBG_IQ	IBG UK Biobank IQ	0.966741	-0.169535
IBG_Pairs	IBG UK Biobank Pairs Matching	0.632204	-0.346718
IBG_PM	IBG UK Biobank Pairs Error	0.877222	-0.321229
IBG_RT	IBG UK Biobank Reaction Time	0.0938787	-0.348064
IBG_SymDig	IBG UK Biobank Digit Symbol Coding	0.609518	-0.377008
IBG_Trails	IBG Trail Making Test	0.915038	-0.113177
GSEM_NCS	Demange et al., 2021 - Non-Cognitive Skills	0.549047	0.425967

### Sheet: TableS2c
Supplementary Table 2c. Fit Statistics for Global RG clustering Note: within each column label, {cluster methodology}_{cluster solution}. Cluster fit statistics were derived via the fpc::cqcluster.stats R function Total fit of the cluster was determined by adding all cluster fit statistics.
	kmeans_2	kmeans_3	kmeans_4	kmeans_5	kmedoidfit_2	kmedoidfit_3	kmediodfit_4	kmediodfit_5	hclustaggfit_2	hclustaggfit_3	hclustaggfit_4	hclustaddfit_5	hclustdivfit_2	hclustdivfit_3	hclustdivfit_4	hclustdivfit_5
Average Silhoutte Width (asw)	0.37927	0.382162	0.334867	0.414009	0.388419	0.371162	0.353286	0.414009	0.382315	0.388295	0.368723	0.411808	0.37927	0.27784	0.353286	0.360656
Calinski and Harabasz index (ch)	16.5396	17.5687	12.5651	22.6204	15.4826	17.2445	15.6879	22.6204	10.9231	14.1462	15.5452	21.2677	16.5396	10.8954	15.6879	18.398
minseparation / maxdiameter. Dunn Index (dunn)	0.305443	0.206188	0.267285	0.551343	0.206937	0.221061	0.311508	0.551343	0.256553	0.342436	0.31663	0.426775	0.305443	0.305443	0.311508	0.445821
Coefficient of variation of dissimilarities to nnkth nearest within-cluster neighbour (cvnnd)	1.14043	1.11991	1.06209	1.10711	1.13189	1.1183	1.15731	1.10711	1.08176	1.07471	1.08665	1.0618	1.14043	1.15172	1.15731	1.12619
Correlation between distances and a 0-1-vector where 0 means same cluster, 1 means different clusters. (pearsongamma)	0.769464	0.798351	0.783683	0.791565	0.739254	0.779655	0.769691	0.791565	0.70403	0.7996	0.772007	0.788352	0.769464	0.761556	0.769691	0.787711
average distance within clusters (avewithin)	1.47214	1.33275	1.30781	1.22345	1.44412	1.33209	1.28179	1.22345	1.45546	1.33147	1.27487	1.21994	1.47214	1.40806	1.28179	1.23892
widest within-cluster gap or average of cluster-wise widest within-cluster gap (widestgap)	1.47478	1.56762	1.91676	1.41179	1.41451	1.56762	1.47478	1.41179	1.41451	1.41451	1.47478	1.41179	1.47478	1.47478	1.47478	1.47478
separation index (sindex)	0.174606	0.133549	0.204642	0.219765	0.153919	0.138994	0.201445	0.219765	0.249898	0.259575	0.215328	0.230871	0.174606	0.203317	0.201445	0.219492
entropy of the distribution of cluster memberships (entropy)	0.918296	0.943579	0.882623	0.937543	0.918296	0.975816	0.93882	0.937543	0.764205	0.772507	0.93882	0.924813	0.918296	0.772507	0.93882	0.907752
Bootstrapped Stability (avstability)	0.758828	0.775176	0.769022	0.774385	0.787796	0.794439	0.728276	0.810967	0.787796	0.794439	0.728276	0.810967	0.787796	0.794439	0.728276	0.810967
Overall Fit	23.9329	24.828	20.0939	30.0514	22.6678	24.5437	22.9048	30.088	18.0197	21.3237	22.7213	28.5548	23.9618	18.0451	22.9048	25.7703
