## Supplementary Tables for "Dissecting Biological Pathways of Psychopathology using Cognitive Genomics": Supplementary_Table6.xlsx

### Sheet: TableS6
Supplementary Table 6. Local Genetic Correlations for General Cognitive Ability/Non-Cognitive skills and Psychopathological traits that have effect sizes |Z| > 4 Note: Trait1: Cognitive dimensions, either General Cognitive Ability or Non-Cognitive Skills, LOCI: number of loci from 1-2353 (See Supplementary Tables 5a and 6a), h^2: heritability of the the cognitive dimension indicated in the Trait …
Trait 1	Trait 2	Loci ID	LOCI	CHR	START	END	h^2	Z
General Cognitive Ability	Anxiety_QT	-NA-
General Cognitive Ability	Anxiety_MVP	14:29198059:32014712	1732	14	29198059	32014712	0.0003395	-4.2378
General Cognitive Ability	PTSD_PCL	-NA-
General Cognitive Ability	PTSD_MVP	-NA-
General Cognitive Ability	ADHD	1:43365565:44482312	40	1	43365565	44482312	0.00022385	-4.7927
General Cognitive Ability	MDD_MVP	6:26778827:28669698	830	6	26778827	28669698	0.00029418	-4.819
General Cognitive Ability	Insomnia	-NA-
General Cognitive Ability	Dep-Aff	9:22968789:24154728	1218	9	22968789	24154728	0.00055537	-4.2556
General Cognitive Ability	Dep-Aff	17:43319770:43928950	2016	17	43319770	43928950	0.00021687	-4.4346
General Cognitive Ability	Dep-Aff	17:43929029:44863133	2017	17	43929029	44863133	0.00021464	-4.0146
General Cognitive Ability	Neuroticism	6:28671343:29331819	831	6	28671343	29331819	0.00029129	-4.5625
General Cognitive Ability	Neuroticism	9:22968789:24154728	1218	9	22968789	24154728	0.00055537	-4.0068
General Cognitive Ability	Neuroticism	17:43319770:43928950	2016	17	43319770	43928950	0.00021687	-5.16
General Cognitive Ability	Neuroticism	17:43929029:44863133	2017	17	43929029	44863133	0.00021464	-5.0595
General Cognitive Ability	Neuroticism	17:44863413:45874715	2018	17	44863413	45874715	0.00023573	-4.4238
General Cognitive Ability	Worry	6:28671343:29331819	831	6	28671343	29331819	0.00029129	-4.0938
General Cognitive Ability	Worry	17:43319770:43928950	2016	17	43319770	43928950	0.00021687	-4.0518
General Cognitive Ability	MDD	6:26778827:28669698	830	6	26778827	28669698	0.00029418	-4.2907
General Cognitive Ability	MDD	6:31435833:31569901	837	6	31435833	31569901	7.7959e-05	-4.0323
General Cognitive Ability	Tourette's	6:97093295:98893182	891	6	97093295	98893182	0.00070167	-4.1216
General Cognitive Ability	Anorexia	-NA-
General Cognitive Ability	Bipolar	6:97093295:98893182	891	6	97093295	98893182	0.00070167	5.0213
General Cognitive Ability	Schizophrenia	1:43365565:44482312	40	1	43365565	44482312	0.00022385	-5.2803
General Cognitive Ability	Schizophrenia	1:44483704:46895641	41	1	44483704	46895641	0.00015288	-4.3219
General Cognitive Ability	Schizophrenia	1:76477207:77139859	65	1	76477207	77139859	0.00018157	-4.9358
General Cognitive Ability	Schizophrenia	1:205459511:206705609	151	1	205459511	206705609	0.00017072	-5.9912
General Cognitive Ability	Schizophrenia	1:226146348:226808294	165	1	226146348	226808294	0.00016233	-4.5891
General Cognitive Ability	Schizophrenia	2:62425639:64623935	243	2	62425639	64623935	0.00015628	-4.0583
General Cognitive Ability	Schizophrenia	2:70756057:71704491	249	2	70756057	71704491	0.00016912	-4.9464
General Cognitive Ability	Schizophrenia	2:73174848:74121000	251	2	73174848	74121000	0.00023206	-5.7794
General Cognitive Ability	Schizophrenia	2:161078891:163358537	306	2	161078891	163358537	0.00058602	-4.7421
General Cognitive Ability	Schizophrenia	2:181628139:182840114	320	2	181628139	182840114	4.2446e-05	-4.1695
General Cognitive Ability	Schizophrenia	2:200504209:201571624	332	2	200504209	201571624	0.00018801	-5.9702
General Cognitive Ability	Schizophrenia	3:16662488:18454062	387	3	16662488	18454062	0.00020478	-4.8051
General Cognitive Ability	Schizophrenia	3:52215002:54078568	412	3	52215002	54078568	0.00028818	-4.7544
General Cognitive Ability	Schizophrenia	3:54080241:55731145	413	3	54080241	55731145	0.00013843	-4.427
General Cognitive Ability	Schizophrenia	3:70289919:71418327	426	3	70289919	71418327	0.00027326	-4.7561
General Cognitive Ability	Schizophrenia	3:124678230:125875831	464	3	124678230	125875831	0.00012794	-4.1835
General Cognitive Ability	Schizophrenia	3:153056839:154181836	484	3	153056839	154181836	0.00011266	-4.0331
General Cognitive Ability	Schizophrenia	4:23563931:24992827	540	4	23563931	24992827	0.00022411	-4.5767
General Cognitive Ability	Schizophrenia	4:83017789:83994716	587	4	83017789	83994716	0.00015438	-4.1272
General Cognitive Ability	Schizophrenia	4:101898276:103387944	601	4	101898276	103387944	0.00035677	-7.3706
General Cognitive Ability	Schizophrenia	4:165820093:166609852	646	4	165820093	166609852	0.00011375	-4.2882
General Cognitive Ability	Schizophrenia	5:60883078:62531300	715	5	60883078	62531300	0.00020801	-4.2987
General Cognitive Ability	Schizophrenia	5:63840208:65083148	717	5	63840208	65083148	0.00017547	-4.4042
General Cognitive Ability	Schizophrenia	5:88069593:90500398	734	5	88069593	90500398	0.0002859	-4.4779
General Cognitive Ability	Schizophrenia	5:124748624:126938920	762	5	124748624	126938920	0.00014271	-5.1158
General Cognitive Ability	Schizophrenia	5:135340951:137948424	769	5	135340951	137948424	0.00025365	-4.7228
General Cognitive Ability	Schizophrenia	5:140644957:141640050	771	5	140644957	141640050	0.00015397	-4.2013
General Cognitive Ability	Schizophrenia	6:11235682:12183952	817	6	11235682	12183952	0.00023594	-4.1396
General Cognitive Ability	Schizophrenia	6:23935352:24799440	827	6	23935352	24799440	0.00020251	-4.1588
General Cognitive Ability	Schizophrenia	6:24803038:25483400	828	6	24803038	25483400	9.6117e-05	-4.1482
General Cognitive Ability	Schizophrenia	6:25484295:26774948	829	6	25484295	26774948	0.0002612	-6.6312
General Cognitive Ability	Schizophrenia	6:26778827:28669698	830	6	26778827	28669698	0.00029418	-6.7798
General Cognitive Ability	Schizophrenia	6:28671343:29331819	831	6	28671343	29331819	0.00029129	-8.7939
General Cognitive Ability	Schizophrenia	6:29335154:29600552	832	6	29335154	29600552	0.00024223	-7.3956
General Cognitive Ability	Schizophrenia	6:29601560:30315454	833	6	29601560	30315454	0.00023112	-6.3271
General Cognitive Ability	Schizophrenia	6:30316739:30797083	834	6	30316739	30797083	0.00020077	-5.3925
General Cognitive Ability	Schizophrenia	6:30797991:30930633	835	6	30797991	30930633	0.00010478	-5.0562
General Cognitive Ability	Schizophrenia	6:30931245:31435119	836	6	30931245	31435119	7.31e-05	-4.1759
General Cognitive Ability	Schizophrenia	6:42105555:43957473	853	6	42105555	43957473	0.00023168	-5.5783
General Cognitive Ability	Schizophrenia	6:65762553:67028107	868	6	65762553	67028107	0.00010458	-4.6104
General Cognitive Ability	Schizophrenia	6:73171594:75064563	875	6	73171594	75064563	0.00010836	-4.2266
General Cognitive Ability	Schizophrenia	6:94920611:97093037	890	6	94920611	97093037	0.00022824	-6.174
General Cognitive Ability	Schizophrenia	7:42495555:44971837	979	7	42495555	44971837	0.00017908	-4.6193
General Cognitive Ability	Schizophrenia	7:77954163:78839317	1006	7	77954163	78839317	0.0002185	-5.1719
General Cognitive Ability	Schizophrenia	7:104158491:105425027	1024	7	104158491	105425027	0.00014531	-4.3928
General Cognitive Ability	Schizophrenia	7:127907054:128554075	1039	7	127907054	128554075	0.00015486	-4.7385
General Cognitive Ability	Schizophrenia	7:153934210:154963787	1058	7	153934210	154963787	0.00013107	-4.7253
General Cognitive Ability	Schizophrenia	8:13942500:14876660	1087	8	13942500	14876660	0.00027679	-4.8844
General Cognitive Ability	Schizophrenia	8:21022075:21402658	1094	8	21022075	21402658	0.00017524	-4.4639
General Cognitive Ability	Schizophrenia	8:141358681:143750205	1185	8	141358681	143750205	0.00038376	-5.1268
General Cognitive Ability	Schizophrenia	9:129477886:131429495	1292	9	129477886	131429495	0.00011751	-4.7493
General Cognitive Ability	Schizophrenia	10:104208761:106139081	1391	10	104208761	106139081	0.00022727	-4.4765
General Cognitive Ability	Schizophrenia	10:106139294:107874146	1392	10	106139294	107874146	0.00029789	-6.0287
General Cognitive Ability	Schizophrenia	10:109578567:110311094	1394	10	109578567	110311094	4.9707e-05	-4.3875
General Cognitive Ability	Schizophrenia	10:123855124:124894743	1405	10	123855124	124894743	0.00012512	-4.6464
General Cognitive Ability	Schizophrenia	11:16790799:18788126	1435	11	16790799	18788126	0.00012688	-4.1026
General Cognitive Ability	Schizophrenia	11:18789820:20113591	1436	11	18789820	20113591	8.3646e-05	-4.1662
General Cognitive Ability	Schizophrenia	11:27019873:28741185	1443	11	27019873	28741185	0.00011391	-4.4321
General Cognitive Ability	Schizophrenia	11:56625775:58455947	1464	11	56625775	58455947	0.0002248	-5.0956
General Cognitive Ability	Schizophrenia	11:63154309:66835194	1468	11	63154309	66835194	0.00018528	-4.7244
General Cognitive Ability	Schizophrenia	11:111985737:113103996	1507	11	111985737	113103996	0.00018372	-4.1106
General Cognitive Ability	Schizophrenia	11:115652723:117097952	1511	11	115652723	117097952	0.00012257	-4.1992
General Cognitive Ability	Schizophrenia	12:46023426:47504173	1566	12	46023426	47504173	0.00013556	-4.1133
General Cognitive Ability	Schizophrenia	12:51582188:52913730	1571	12	51582188	52913730	0.00013077	-5.0237
General Cognitive Ability	Schizophrenia	12:52914211:54379670	1572	12	52914211	54379670	7.8009e-05	-4.1586
General Cognitive Ability	Schizophrenia	12:78926240:80944201	1595	12	78926240	80944201	0.00024073	-4.1633
General Cognitive Ability	Schizophrenia	12:99224060:99816442	1607	12	99224060	99816442	9.1213e-05	-4.3349
General Cognitive Ability	Schizophrenia	12:110112932:113027651	1616	12	110112932	113027651	0.00014887	-4.0972
General Cognitive Ability	Schizophrenia	14:29198059:32014712	1732	14	29198059	32014712	0.0003395	-4.4497
General Cognitive Ability	Schizophrenia	14:33036081:34769821	1734	14	33036081	34769821	0.00021749	-8.3835
General Cognitive Ability	Schizophrenia	15:81607249:84062334	1864	15	81607249	84062334	0.00020071	-4.1796
General Cognitive Ability	Schizophrenia	16:7046430:7524343	1901	16	7046430	7524343	0.00012983	-4.2717
General Cognitive Ability	Schizophrenia	17:59309085:60883279	2030	17	59309085	60883279	0.00015703	-4.2693
General Cognitive Ability	Schizophrenia	18:35073616:35837704	2086	18	35073616	35837704	0.00015848	-4.0488
General Cognitive Ability	Schizophrenia	18:77151867:78017074	2129	18	77151867	78017074	0.00011227	-4.3986
General Cognitive Ability	Schizophrenia	19:1090803:1920712	2132	19	1090803	1920712	0.0001365	-4.6595
General Cognitive Ability	Schizophrenia	19:4349416:5191547	2136	19	4349416	5191547	0.00015486	-4.2328
General Cognitive Ability	Schizophrenia	19:47333497:48509893	2177	19	47333497	48509893	0.00021663	-4.4218
General Cognitive Ability	Schizophrenia	20:15148231:16150464	2218	20	15148231	16150464	0.00011477	-4.514
General Cognitive Ability	Schizophrenia	20:56216001:56679942	2257	20	56216001	56679942	5.9724e-05	-4.4727
General Cognitive Ability	Schizophrenia	22:30605601:31534127	2324	22	30605601	31534127	0.00014936	-4.2444
General Cognitive Ability	Schizophrenia	22:33898114:34982457	2329	22	33898114	34982457	0.00023908	-4.1201
General Cognitive Ability	Schizophrenia	22:39304509:40092866	2336	22	39304509	40092866	0.00019822	-5.9217
General Cognitive Ability	Schizophrenia	22:41406919:42870441	2338	22	41406919	42870441	0.00032718	-5.0287
General Cognitive Ability	Schizophrenia	22:47937891:48479731	2348	22	47937891	48479731	0.00011975	-6.1123
General Cognitive Ability	Schizophrenia	5:57338357:58834736	713	5	57338357	58834736	0.0002364	4.1779
General Cognitive Ability	Schizophrenia	5:80481996:81712715	728	5	80481996	81712715	0.00025864	4.4164
General Cognitive Ability	Schizophrenia	7:71205507:71873571	1001	7	71205507	71873571	0.00021992	5.7004
General Cognitive Ability	OCD	-NA-
General Cognitive Ability	ASD	-NA-
Non-Cognitive Skills	Anxiety_QT	-NA-
Non-Cognitive Skills	Anxiety_MVP	-NA-
Non-Cognitive Skills	PTSD_PCL	-NA-
Non-Cognitive Skills	PTSD_MVP	-NA-
Non-Cognitive Skills	ADHD	-NA-
Non-Cognitive Skills	MDD_MVP	7:1493090:2479029	943	7	1493090	2479029	0.00059559	-4.8376
Non-Cognitive Skills	Insomnia	-NA-
Non-Cognitive Skills	Dep-Aff	11:46252956:47893120	1457	11	46252956	47893120	0.00057133	-5.0903
Non-Cognitive Skills	Dep-Aff	18:35073616:35837704	2086	18	35073616	35837704	0.00060415	-4.5632
Non-Cognitive Skills	Neuroticism	11:46252956:47893120	1457	11	46252956	47893120	0.00057133	-4.8087
Non-Cognitive Skills	Neuroticism	11:47896747:48351216	1458	11	47896747	48351216	0.00039963	-4.398
Non-Cognitive Skills	Neuroticism	18:35073616:35837704	2086	18	35073616	35837704	0.00060415	-5.7187
Non-Cognitive Skills	Worry	11:46252956:47893120	1457	11	46252956	47893120	0.00057133	-4.721
Non-Cognitive Skills	MDD	18:35073616:35837704	2086	18	35073616	35837704	0.00060415	-4.1594
Non-Cognitive Skills	Tourette's	-NA-
Non-Cognitive Skills	Anorexia	-NA-
Non-Cognitive Skills	Bipolar	3:52215002:54078568	412	3	52215002	54078568	0.00054341	5.5584
Non-Cognitive Skills	Bipolar	7:1493090:2479029	943	7	1493090	2479029	0.00059559	4.021
Non-Cognitive Skills	Bipolar	11:63154309:66835194	1468	11	63154309	66835194	0.00055295	4.9596
Non-Cognitive Skills	Schizophrenia	1:97458722:98562260	82	1	97458722	98562260	0.00049198	4.1261
Non-Cognitive Skills	Schizophrenia	1:175385076:176416712	124	1	175385076	176416712	0.00026422	4.1172
Non-Cognitive Skills	Schizophrenia	2:192696255:195109845	328	2	192696255	195109845	0.00063689	4.2857
Non-Cognitive Skills	Schizophrenia	3:52215002:54078568	412	3	52215002	54078568	0.00054341	5.6981
Non-Cognitive Skills	Schizophrenia	5:88069593:90500398	734	5	88069593	90500398	0.00035625	4.0715
Non-Cognitive Skills	Schizophrenia	6:25484295:26774948	829	6	25484295	26774948	0.00030907	4.5675
Non-Cognitive Skills	Schizophrenia	6:26778827:28669698	830	6	26778827	28669698	0.00034895	5.3028
Non-Cognitive Skills	Schizophrenia	6:28671343:29331819	831	6	28671343	29331819	0.00022339	4.6446
Non-Cognitive Skills	Schizophrenia	6:42105555:43957473	853	6	42105555	43957473	0.00040324	4.7134
Non-Cognitive Skills	Schizophrenia	7:24389147:24980408	965	7	24389147	24980408	0.0003859	4.4639
Non-Cognitive Skills	Schizophrenia	7:109587777:111447153	1029	7	109587777	111447153	0.00016452	4.3142
Non-Cognitive Skills	Schizophrenia	8:13942500:14876660	1087	8	13942500	14876660	0.00039845	4.142
Non-Cognitive Skills	Schizophrenia	8:65195953:66024947	1122	8	65195953	66024947	0.00038803	4.5567
Non-Cognitive Skills	Schizophrenia	11:63154309:66835194	1468	11	63154309	66835194	0.00055295	4.1929
Non-Cognitive Skills	Schizophrenia	12:121721831:124710880	1626	12	121721831	124710880	0.00085639	4.8281
Non-Cognitive Skills	Schizophrenia	22:29456360:30604102	2323	22	29456360	30604102	0.0003689	4.0339
Non-Cognitive Skills	OCD	-NA-
Non-Cognitive Skills	ASD	-NA-
